# Development of polyphenotypic scores to prioritize detection of *G6PD* rs1050828-T carriers in African and African American populations

**DOI:** 10.1101/2025.07.17.25331703

**Authors:** Tianyuan Lu, David Stein, Wenmin Zhang, Yuval Itan, Andrew D. Paterson

**Affiliations:** Department of Population Health Sciences, School of Medicine and Public Health, University of Wisconsin-Madison, Madison, WI, USA; Department of Biostatistics and Medical Informatics, School of Medicine and Public Health, University of Wisconsin-Madison, Madison, WI, USA; Center for Precision Medicine, University of Wisconsin-Madison, Madison, WI, USA; Center for Genomic Science Innovation, University of Wisconsin-Madison, Madison, WI, USA; Center for Demography of Health and Aging, University of Wisconsin-Madison, Madison, WI, USA; Department of Genetics and Genomic Sciences, Icahn School of Medicine at Mount Sinai, New York, NY, USA; Department of Statistics, Faculty of Science, University of Manitoba, Winnipeg, MB, Canada; The Charles Bronfman Institute for Personalized Medicine, Icahn School of Medicine at Mount Sinai, New York, NY, USA; Mindich Child Health and Development Institute, Icahn School of Medicine at Mount Sinai, New York, NY, USA; Genetics and Genome Biology, The Hospital for Sick Children, Toronto, ON, Canada; Division of Epidemiology, Dalla Lana School of Public Health, University of Toronto, Toronto, ON, Canada; Division of Biostatistics, Dalla Lana School of Public Health, University of Toronto, Toronto, ON, Canada

## Abstract

**Introduction:** The *G6PD* missense variant rs1050828-T is common in African and African American populations. It lowers HbA1c levels independent of glycemia, increasing the risk of underdiagnosis or delayed diagnosis of diabetes. We aimed to develop polyphenotypic scores (PPS) using routinely collected phenotypes to identify likely carriers.

**Materials and Methods:** Using data from 31,083 African or African American participants in the All of Us Research Program (AoU), we developed sex-specific PPS through multi-stage variable selection. We validated the PPS in independent African or African American individuals from AoU (N = 8,846), BioMe Biobank (N = 8,839), and UK Biobank (N = 6,811), and evaluated their utility among individuals without diagnosed diabetes.

**Results:** The PPS achieved an area under the receiver operating characteristic curve ranging from 0.7614 to 0.8686 in males and from 0.6033 to 0.6933 in females for identifying rs1050828-T carriers. Among individuals without diagnosed diabetes and with HbA1c <6.5%, PPS-based screening reduced the number needed to screen for identifying one carrier by 65-90% in males and 40-60% in females, compared to random screening.

**Discussion:** The PPS may help identify likely rs1050828-T carriers in African and African American populations, supporting prioritization for targeted genetic testing or alternative diagnostic approaches for diabetes.
