## Supplementary Table 1 for "Development of polyphenotypic scores to prioritize detection of *G6PD* rs1050828-T carriers in African and African American populations"

### Sheet: Sheet1
Table S1. Distributions of age at the most recent measurement and allele frequencies in AoU model selection dataset.
Subset	Sex	Sample size	Mean age (SD)	Earliest year of measurement	1st quartile year of measurement	Median year of measurement	3rd quartile year of measurement	Latest year of measurement	rs1050828-T allele frequency
Individuals with BMI measurement	Male	13093	50.3 (14.5)	2013	2019	2019	2022	2023	0.118
Individuals with WHR measurement	Male	12141	50.6 (14.5)	2017	2019	2019	2020	2023	0.118
Individuals with ALT measurement	Male	2902	55.2 (13.6)	2001	2019	2021	2023	2023	0.109
Individuals with AST measurement	Male	3198	54.9 (13.6)	1999	2018	2021	2023	2023	0.107
Individuals with ALB measurement	Male	3742	54.2 (14.3)	1995	2019	2021	2023	2023	0.11
Individuals with TBIL measurement	Male	4808	54.3 (14.1)	2000	2019	2021	2023	2023	0.11
Individuals with Hb measurement	Male	5327	54.2 (14.3)	1995	2019	2022	2023	2023	0.113
Individuals with RDW measurement	Male	5068	53.9 (14.3)	2000	2019	2021	2023	2023	0.115
Individuals with Basophils measurement	Male	2312	56.8 (13.5)	2001	2019	2022	2023	2023	0.105
Individuals with Eosinophils measurement	Male	2646	56.0 (14.1)	2001	2019	2021	2023	2023	0.106
Individuals with Erythrocytes measurement	Male	3527	53.9 (14.1)	1995	2019	2021	2023	2023	0.11
Individuals with Leukocytes measurement	Male	4354	54.9 (14.0)	1995	2019	2021	2023	2023	0.111
Individuals with Lymphocytes measurement	Male	3096	55.6 (14.1)	2001	2019	2021	2023	2023	0.106
Individuals with Monocytes measurement	Male	2985	55.8 (13.9)	2000	2019	2021	2023	2023	0.105
Individuals with Neutrophils measurement	Male	3193	54.7 (14.0)	2000	2019	2021	2023	2023	0.108
Individuals with Platelets measurement	Male	4243	55.0 (13.9)	2001	2019	2021	2023	2023	0.112
Individuals with MCH measurement	Male	4064	54.4 (14.8)	2000	2019	2022	2023	2023	0.115
Individuals with MCHC measurement	Male	5169	54.2 (14.3)	2000	2019	2022	2023	2023	0.112
Individuals with MCV measurement	Male	4501	54.3 (14.6)	2000	2019	2022	2023	2023	0.112
Individuals with BMI measurement	Female	17310	50.0 (15.4)	2013	2019	2020	2022	2023	0.123
Individuals with WHR measurement	Female	15563	49.6 (15.2)	2017	2019	2019	2021	2023	0.124
Individuals with ALT measurement	Female	4596	51.9 (14.4)	2002	2019	2021	2023	2023	0.124
Individuals with AST measurement	Female	5289	51.6 (14.4)	1993	2018	2020	2023	2023	0.124
Individuals with ALB measurement	Female	6775	50.9 (15.1)	1995	2018	2021	2023	2023	0.121
Individuals with TBIL measurement	Female	7801	51.8 (15.3)	1993	2019	2022	2023	2023	0.121
Individuals with Hb measurement	Female	9032	51.2 (15.6)	1992	2020	2022	2023	2023	0.121
Individuals with RDW measurement	Female	8804	51.1 (15.6)	1989	2020	2022	2023	2023	0.122
Individuals with Basophils measurement	Female	3775	52.9 (14.8)	1998	2019	2021	2023	2023	0.12
Individuals with Eosinophils measurement	Female	4522	52.4 (15.1)	1998	2019	2021	2023	2023	0.121
Individuals with Erythrocytes measurement	Female	7234	51.5 (15.4)	1989	2019	2022	2023	2023	0.121
Individuals with Leukocytes measurement	Female	7458	51.7 (15.3)	1993	2019	2022	2023	2023	0.121
Individuals with Lymphocytes measurement	Female	5318	52.4 (15.1)	1998	2019	2021	2023	2023	0.12
Individuals with Monocytes measurement	Female	5119	52.4 (15.1)	1995	2019	2021	2023	2023	0.12
Individuals with Neutrophils measurement	Female	6007	51.6 (15.1)	1998	2019	2021	2023	2023	0.12
Individuals with Platelets measurement	Female	7163	51.9 (15.3)	1993	2019	2022	2023	2023	0.122
Individuals with MCH measurement	Female	7439	51.1 (15.8)	1997	2020	2022	2023	2023	0.121
Individuals with MCHC measurement	Female	8772	51.2 (15.6)	1992	2020	2022	2023	2023	0.121
Individuals with MCV measurement	Female	8348	51.0 (15.7)	1997	2020	2022	2023	2023	0.121
