## Supplementary Table 2 for "Development of polyphenotypic scores to prioritize detection of *G6PD* rs1050828-T carriers in African and African American populations"

### Sheet: Sheet1
Table S2. Assessment of Hardy-Weinberg equilibrium in females.
Population	rs1050828-C/C	rs1050828-C/T	rs1050828-T/T	T allele frequency	Exact test - mid p-value	Exact test - SELOME p-value
AoU model selection dataset	13712	3811	277	0.122612	0.496987	0.508051
AoU test dataset	4342	1254	77	0.124097	0.210635	0.221902
BioMe	4312	1159	60	0.115621	0.0705386	0.0754461
UKB	2784	984	92	0.151295	0.638574	0.660719
AoU test dataset - never diagnosed with diabetes	1185	368	23	0.131345	0.408568	0.43885
BioMe - never diagnosed with diabetes	1741	539	39	0.133031	0.752925	0.78715
UKB - never diagnosed with diabetes	1809	658	57	0.152932	0.78818	0.817756
