## Supplementary Table 3 for "Development of polyphenotypic scores to prioritize detection of *G6PD* rs1050828-T carriers in African and African American populations"

### Sheet: Sheet1
Table S3. Association test results in AoU training dataset.
Sex	Predictor	Beta	Odds ratio for carrier status (1 or 2 copies)	Standard Error	p-value	Bonferroni-corrected p-value < 0.05
Male	BMI	-0.00370298	0.996304	0.00313797	0.238	No
Female	BMI	0.000107584	1.00011	0.00298933	0.971291	No
Male	WHR	-0.000995143	0.999005	0.00309478	0.747795	No
Female	WHR	0.00273256	1.00274	0.00325215	0.400791	No
Male	ALT	0.00072292	1.00072	0.0050538	0.886265	No
Female	ALT	0.00756836	1.0076	0.00695653	0.276674	No
Male	AST	0.00438333	1.00439	0.00489086	0.370198	No
Female	AST	0.00997156	1.01002	0.00631021	0.114115	No
Male	ALB	0.00737611	1.0074	0.00489682	0.132073	No
Female	ALB	0.00687989	1.0069	0.00523236	0.188597	No
Male	TBIL	0.0378808	1.03861	0.00402918	8.1019e-21	Yes
Female	TBIL	0.0443948	1.0454	0.00511022	4.46467e-18	Yes
Male	Hb	-0.0156831	0.984439	0.0038992	5.84694e-05	Yes
Female	Hb	-0.0267901	0.973566	0.00475137	1.76814e-08	Yes
Male	RDW	-0.0699336	0.932456	0.0045087	4.78281e-53	Yes
Female	RDW	-0.0425874	0.958307	0.00438112	3.18388e-22	Yes
Male	Basophils	0.00156083	1.00156	0.00641379	0.807752	No
Female	Basophils	-0.00444853	0.995561	0.00677761	0.511634	No
Male	Eosinophils	0.00153553	1.00154	0.00570151	0.787705	No
Female	Eosinophils	-0.0037478	0.996259	0.0064427	0.560789	No
Male	Erythrocytes	-0.0383833	0.962344	0.00462278	1.42858e-16	Yes
Female	Erythrocytes	-0.0549611	0.946522	0.00525629	2.08083e-25	Yes
Male	Leukocytes	-0.00774542	0.992284	0.00477018	0.104509	No
Female	Leukocytes	-0.000402945	0.999597	0.00484748	0.933755	No
Male	Lymphocytes	-0.000306071	0.999694	0.00571183	0.957269	No
Female	Lymphocytes	-0.0119309	0.98814	0.0056221	0.0338713	No
Male	Monocytes	-0.00563449	0.994381	0.0051686	0.27574	No
Female	Monocytes	0.000265862	1.00027	0.00616151	0.965585	No
Male	Neutrophils	-0.0120006	0.988071	0.00534286	0.0247655	No
Female	Neutrophils	4.44749e-05	1.00004	0.0054709	0.993514	No
Male	Platelets	0.0104983	1.01055	0.0050046	0.0359879	No
Female	Platelets	0.00367928	1.00369	0.00487333	0.450285	No
Male	MCH	0.051615	1.05297	0.00500362	1.20449e-24	Yes
Female	MCH	0.0346208	1.03523	0.00480961	6.69523e-13	Yes
Male	MCHC	-0.00984323	0.990205	0.00449424	0.0285553	No
Female	MCHC	-0.0140794	0.986019	0.00440622	0.00140162	No
Male	MCV	0.066033	1.06826	0.00469646	5.62483e-44	Yes
Female	MCV	0.0497977	1.05106	0.00450701	3.47683e-28	Yes
