## Supplementary Table 4 for "Development of polyphenotypic scores to prioritize detection of *G6PD* rs1050828-T carriers in African and African American populations"

### Sheet: Sheet1
Table S4. Comparison of predictive performance. The difference in AUROC is calculated as the AUROC of the PPS minus the AUROC of the single predictor.
Cohort	Sex	Predictor	AUROC	Difference in AUROC	Difference in AUROC - 95% confidence interval lower bound	Difference in AUROC - 95% confidence interval upper bound	DeLong's test p-value
AoU test dataset	Male	Hb	0.568771	0.24011	0.20331	0.276909	1.90443e-37
AoU test dataset	Male	TBIL	0.612397	0.196485	0.160363	0.232606	1.54349e-26
AoU test dataset	Male	RDW	0.725437	0.0834437	0.0598298	0.107058	4.33284e-12
AoU test dataset	Male	MCH	0.654666	0.154215	0.123702	0.184727	3.92399e-23
AoU test dataset	Male	MCV	0.699528	0.109353	0.081881	0.136825	6.1093e-15
AoU test dataset	Male	PPS	0.808881
AoU test dataset	Female	Hb	0.530135	0.107454	0.086723	0.128185	3.02407e-24
AoU test dataset	Female	TBIL	0.56325	0.0743394	0.0540492	0.0946294	6.92252e-13
AoU test dataset	Female	RDW	0.592917	0.044672	0.0282103	0.0611337	1.04492e-07
AoU test dataset	Female	MCH	0.559238	0.078351	0.059501	0.0972009	3.74016e-16
AoU test dataset	Female	MCV	0.582542	0.0550466	0.0381448	0.0719482	1.7328e-10
AoU test dataset	Female	PPS	0.637589
BioMe	Male	Hb	0.532634	0.228778	0.190015	0.267541	6.01856e-31
BioMe	Male	TBIL	0.649197	0.112215	0.0811179	0.143313	1.52105e-12
BioMe	Male	RDW	0.709734	0.051679	0.0265198	0.0768381	5.67526e-05
BioMe	Male	MCH	0.626422	0.13499	0.103576	0.166405	3.69897e-17
BioMe	Male	MCV	0.662567	0.0988458	0.0711594	0.126532	2.60675e-12
BioMe	Male	PPS	0.761413
BioMe	Female	Hb	0.521409	0.0818925	0.0605723	0.103213	5.13858e-14
BioMe	Female	TBIL	0.546458	0.0568435	0.0369099	0.076777	2.28204e-08
BioMe	Female	RDW	0.57523	0.0280714	0.00915006	0.0469927	0.00364015
BioMe	Female	MCH	0.549073	0.0542281	0.0343425	0.0741138	9.05036e-08
BioMe	Female	MCV	0.565219	0.0380822	0.0208558	0.0553085	1.47169e-05
BioMe	Female	PPS	0.603301
UKB	Male	Hb	0.595073	0.273495	0.243182	0.303808	5.62262e-70
UKB	Male	TBIL	0.655546	0.213022	0.187746	0.238298	2.7158e-61
UKB	Male	RDW	0.814698	0.0538702	0.0361257	0.0716149	2.67823e-09
UKB	Male	MCH	0.633553	0.235015	0.207414	0.262616	1.58895e-62
UKB	Male	MCV	0.677675	0.190893	0.165914	0.215872	1.02046e-50
UKB	Male	PPS	0.868568
UKB	Female	Hb	0.568487	0.124807	0.102832	0.146781	8.7911e-29
UKB	Female	TBIL	0.617776	0.0755177	0.0529632	0.0980721	5.29402e-11
UKB	Female	RDW	0.620625	0.0726681	0.0545162	0.0908201	4.28285e-15
UKB	Female	MCH	0.575727	0.117567	0.0962309	0.138903	3.44275e-27
UKB	Female	MCV	0.59639	0.0969033	0.0768528	0.116954	2.73377e-21
UKB	Female	PPS	0.693293
