## Supplementary Table 5 for "Development of polyphenotypic scores to prioritize detection of *G6PD* rs1050828-T carriers in African and African American populations"

### Sheet: Sheet1
Table S5. Distribution of rs1050828-T amongst individuals never diagnosed with diabetes.
Cohort	Sex	HbA1c criterion	Cutoff	Number of non-carriers	Number of carriers - 1 copy	Number of carriers - 2 copies	Proportion of carrier - 1 or 2 copies	Proportion of carrier - 2 copies	Number needed to screen for identifying one carrier - 1 or 2 copies	Number needed to screen for identifying one carrier - 2 copies
AoU test dataset	Male	5<=HbA1c<6.5	PPS top 5%	26	10	NA	0.277778	NA	3.6	NA
AoU test dataset	Male	5<=HbA1c<6.5	PPS top 10%	47	14	NA	0.229508	NA	4.35714	NA
AoU test dataset	Male	5<=HbA1c<6.5	PPS top 20%	94	25	NA	0.210084	NA	4.76	NA
AoU test dataset	Male	5<=HbA1c<6.5	PPS top 30%	154	31	NA	0.167568	NA	5.96774	NA
AoU test dataset	Male	5<=HbA1c<6.5	PPS top 40%	217	34	NA	0.135458	NA	7.38235	NA
AoU test dataset	Male	5<=HbA1c<6.5	PPS top 50%	287	34	NA	0.105919	NA	9.44118	NA
AoU test dataset	Male	5<=HbA1c<6.5	Entire sub population	644	39	NA	0.057101	NA	17.5128	NA
AoU test dataset	Female	5<=HbA1c<6.5	PPS top 5%	44	20	4	0.352941	0.0588235	2.83333	17
AoU test dataset	Female	5<=HbA1c<6.5	PPS top 10%	96	46	7	0.355705	0.0469799	2.81132	21.2857
AoU test dataset	Female	5<=HbA1c<6.5	PPS top 20%	205	83	9	0.309764	0.030303	3.22826	33
AoU test dataset	Female	5<=HbA1c<6.5	PPS top 30%	314	125	9	0.299107	0.0200893	3.34328	49.7778
AoU test dataset	Female	5<=HbA1c<6.5	PPS top 40%	423	157	9	0.281834	0.0152801	3.54819	65.4444
AoU test dataset	Female	5<=HbA1c<6.5	PPS top 50%	535	190	11	0.273098	0.0149457	3.66169	66.9091
AoU test dataset	Female	5<=HbA1c<6.5	Entire sub population	1133	304	14	0.219159	0.00964852	4.56289	103.643
AoU test dataset	Male	HbA1c<6.5	PPS top 5%	23	20	NA	0.465116	NA	2.15	NA
AoU test dataset	Male	HbA1c<6.5	PPS top 10%	47	34	NA	0.419753	NA	2.38235	NA
AoU test dataset	Male	HbA1c<6.5	PPS top 20%	91	57	NA	0.385135	NA	2.59649	NA
AoU test dataset	Male	HbA1c<6.5	PPS top 30%	159	69	NA	0.302632	NA	3.30435	NA
AoU test dataset	Male	HbA1c<6.5	PPS top 40%	217	75	NA	0.256849	NA	3.89333	NA
AoU test dataset	Male	HbA1c<6.5	PPS top 50%	291	75	NA	0.204918	NA	4.88	NA
AoU test dataset	Male	HbA1c<6.5	Entire sub population	674	86	NA	0.113158	NA	8.83721	NA
AoU test dataset	Female	HbA1c<6.5	PPS top 5%	37	28	5	0.471429	0.0714286	2.12121	14
AoU test dataset	Female	HbA1c<6.5	PPS top 10%	86	57	8	0.430464	0.0529801	2.32308	18.875
AoU test dataset	Female	HbA1c<6.5	PPS top 20%	195	99	14	0.366883	0.0454545	2.72566	22
AoU test dataset	Female	HbA1c<6.5	PPS top 30%	309	151	15	0.349474	0.0315789	2.86145	31.6667
AoU test dataset	Female	HbA1c<6.5	PPS top 40%	421	189	15	0.3264	0.024	3.06373	41.6667
AoU test dataset	Female	HbA1c<6.5	PPS top 50%	546	228	18	0.310606	0.0227273	3.21951	44
AoU test dataset	Female	HbA1c<6.5	Entire sub population	1185	368	23	0.248096	0.0145939	4.03069	68.5217
BioMe	Male	5<=HbA1c<6.5	PPS top 5%	41	13	NA	0.240741	NA	4.15385	NA
BioMe	Male	5<=HbA1c<6.5	PPS top 10%	88	28	NA	0.241379	NA	4.14286	NA
BioMe	Male	5<=HbA1c<6.5	PPS top 20%	169	53	NA	0.238739	NA	4.18868	NA
BioMe	Male	5<=HbA1c<6.5	PPS top 30%	257	66	NA	0.204334	NA	4.89394	NA
BioMe	Male	5<=HbA1c<6.5	PPS top 40%	358	76	NA	0.175115	NA	5.71053	NA
BioMe	Male	5<=HbA1c<6.5	PPS top 50%	461	81	NA	0.149446	NA	6.69136	NA
BioMe	Male	5<=HbA1c<6.5	Entire sub population	1073	101	NA	0.0860307	NA	11.6238	NA
BioMe	Female	5<=HbA1c<6.5	PPS top 5%	62	41	4	0.420561	0.0373832	2.37778	26.75
BioMe	Female	5<=HbA1c<6.5	PPS top 10%	126	77	5	0.394231	0.0240385	2.53659	41.6
BioMe	Female	5<=HbA1c<6.5	PPS top 20%	286	149	7	0.352941	0.0158371	2.83333	63.1429
BioMe	Female	5<=HbA1c<6.5	PPS top 30%	454	207	8	0.321375	0.0119581	3.11163	83.625
BioMe	Female	5<=HbA1c<6.5	PPS top 40%	630	265	8	0.302326	0.00885936	3.30769	112.875
BioMe	Female	5<=HbA1c<6.5	PPS top 50%	808	312	11	0.285588	0.00972591	3.50155	102.818
BioMe	Female	5<=HbA1c<6.5	Entire sub population	1672	478	13	0.227	0.00601017	4.4053	166.385
BioMe	Male	HbA1c<6.5	PPS top 5%	36	38	NA	0.513514	NA	1.94737	NA
BioMe	Male	HbA1c<6.5	PPS top 10%	82	63	NA	0.434483	NA	2.30159	NA
BioMe	Male	HbA1c<6.5	PPS top 20%	170	102	NA	0.375	NA	2.66667	NA
BioMe	Male	HbA1c<6.5	PPS top 30%	259	124	NA	0.32376	NA	3.08871	NA
BioMe	Male	HbA1c<6.5	PPS top 40%	362	141	NA	0.280318	NA	3.56738	NA
BioMe	Male	HbA1c<6.5	PPS top 50%	467	155	NA	0.249196	NA	4.0129	NA
BioMe	Male	HbA1c<6.5	Entire sub population	1130	188	NA	0.14264	NA	7.01064	NA
BioMe	Female	HbA1c<6.5	PPS top 5%	62	37	10	0.431193	0.0917431	2.31915	10.9
BioMe	Female	HbA1c<6.5	PPS top 10%	126	77	13	0.416667	0.0601852	2.4	16.6154
BioMe	Female	HbA1c<6.5	PPS top 20%	266	157	22	0.402247	0.0494382	2.48603	20.2273
BioMe	Female	HbA1c<6.5	PPS top 30%	440	229	26	0.366906	0.0374101	2.72549	26.7308
BioMe	Female	HbA1c<6.5	PPS top 40%	631	290	28	0.33509	0.0295047	2.98428	33.8929
BioMe	Female	HbA1c<6.5	PPS top 50%	812	348	33	0.319363	0.0276614	3.13123	36.1515
BioMe	Female	HbA1c<6.5	Entire sub population	1741	539	39	0.249245	0.0168176	4.01211	59.4615
UKB	Male	5<=HbA1c<6.5	PPS top 5%	34	15	NA	0.306122	NA	3.26667	NA
UKB	Male	5<=HbA1c<6.5	PPS top 10%	92	23	NA	0.2	NA	5	NA
UKB	Male	5<=HbA1c<6.5	PPS top 20%	202	32	NA	0.136752	NA	7.3125	NA
UKB	Male	5<=HbA1c<6.5	PPS top 30%	337	42	NA	0.110818	NA	9.02381	NA
UKB	Male	5<=HbA1c<6.5	PPS top 40%	495	45	NA	0.0833333	NA	12	NA
UKB	Male	5<=HbA1c<6.5	PPS top 50%	647	47	NA	0.0677233	NA	14.766	NA
UKB	Male	5<=HbA1c<6.5	Entire sub population	1522	56	NA	0.035488	NA	28.1786	NA
UKB	Female	5<=HbA1c<6.5	PPS top 5%	64	59	4	0.496063	0.0314961	2.01587	31.75
UKB	Female	5<=HbA1c<6.5	PPS top 10%	138	104	6	0.443548	0.0241935	2.25455	41.3333
UKB	Female	5<=HbA1c<6.5	PPS top 20%	314	168	7	0.357873	0.0143149	2.79429	69.8571
UKB	Female	5<=HbA1c<6.5	PPS top 30%	487	226	7	0.323611	0.00972222	3.09013	102.857
UKB	Female	5<=HbA1c<6.5	PPS top 40%	670	272	8	0.294737	0.00842105	3.39286	118.75
UKB	Female	5<=HbA1c<6.5	PPS top 50%	854	310	8	0.271331	0.00682594	3.68553	146.5
UKB	Female	5<=HbA1c<6.5	Entire sub population	1717	478	8	0.220608	0.00363141	4.53292	275.375
UKB	Male	HbA1c<6.5	PPS top 5%	25	66	NA	0.725275	NA	1.37879	NA
UKB	Male	HbA1c<6.5	PPS top 10%	56	120	NA	0.681818	NA	1.46667	NA
UKB	Male	HbA1c<6.5	PPS top 20%	163	176	NA	0.519174	NA	1.92614	NA
UKB	Male	HbA1c<6.5	PPS top 30%	274	227	NA	0.453094	NA	2.20705	NA
UKB	Male	HbA1c<6.5	PPS top 40%	436	254	NA	0.368116	NA	2.71654	NA
UKB	Male	HbA1c<6.5	PPS top 50%	588	271	NA	0.315483	NA	3.16974	NA
UKB	Male	HbA1c<6.5	Entire sub population	1567	302	NA	0.161584	NA	6.18874	NA
UKB	Female	HbA1c<6.5	PPS top 5%	38	67	18	0.691057	0.146341	1.44706	6.83333
UKB	Female	HbA1c<6.5	PPS top 10%	106	126	29	0.59387	0.111111	1.68387	9
UKB	Female	HbA1c<6.5	PPS top 20%	255	228	44	0.516129	0.0834915	1.9375	11.9773
UKB	Female	HbA1c<6.5	PPS top 30%	429	310	48	0.454892	0.0609911	2.19832	16.3958
UKB	Female	HbA1c<6.5	PPS top 40%	604	380	53	0.417551	0.051109	2.39492	19.566
UKB	Female	HbA1c<6.5	PPS top 50%	817	436	56	0.375859	0.0427807	2.66057	23.375
UKB	Female	HbA1c<6.5	Entire sub population	1809	658	57	0.283281	0.0225832	3.53007	44.2807
